# Repetitive Transcranial Magnetic Stimulation over Primary Somatosensory Cortex for Upper Limb Function in Stroke: An Exploratory Randomized Controlled Trial

**DOI:** 10.64898/2026.06.15.26355651

**Authors:** Alfredo Lerín-Calvo, Sergio Lerma-Lara, Marcos Moreno-Verdú, Alejandro Herrera-Rojas, Lorena Remón-Ramiro, Carlota López-Tapia, David Rodríguez-Martínez, Raúl Ferrer-Peña

## Abstract

**Background:** Stroke often causes Upper Limb (UL) functional impairments. The Primary Somatosensory Cortex (S1) plays an important role in motor learning. Repetitive Transcranial Magnetic Stimulation (rTMS) over S1 could enhance UL recovery. We aimed to explore its preliminary effects on UL motor activity and function post-stroke.

**Methods:** An exploratory parallel-group randomized controlled trial in people with chronic stroke (>3 months) and moderate hemiparesis was conducted. Participants received 20 sessions of active or sham 5Hz rTMS over affected S1, with Robot-Assisted Therapy and Task-Oriented Training, 5 days/week for 4 weeks. The primary endpoint was UL motor activity (Action Research Arm Test, ARAT). Secondary measures were the UL Fugl-Meyer Assessment (UL-FMA) and sensory outcomes.

**Results:** The baseline-adjusted mean difference (MD) in ARAT was 4.05 points [0.78, 7.33], favoring active stimulation. Secondary measures did not favor active stimulation (UL-FMA: MD = 2.62 [-1.51, 6.76]; sensory outcomes showed no between-group differences).

**Conclusion:** High-frequency rTMS over S1 may enhance UL motor activity (ARAT), but no evidence for motor impairment (UL-FMA) or sensory domains was found. Compensation rather than restoration may underlie this improvement. Stimulation targets should match the intended recovery domain, although larger trials are needed to confirm these preliminary findings.

**Clinical trial registration number:** ClinicalTrials.gov ID: NCT05467657 (https://clinicaltrials.gov/study/NCT05467657?cond=NCT05467657&rank=1)
