## Supplementary material for "Repetitive Transcranial Magnetic Stimulation over Primary Somatosensory Cortex for Upper Limb Function in Stroke: An Exploratory Randomized Controlled Trial": SM3

### Sheet: ACTIVITY LOG
1	Activity	Week 04/12-08/12					Activity	Week 11/12-15/12					Activity	Week 18/12-22/12					Activity	Week 25/12-29/12					Activity
	Push/Pull a chair	4	10	8	17	10	Open/Close jars	1	2	2	4	6	Clean the table	17	24	27	30	15	Clean the table	25	29	30	22	28
	Turn on/off the light	26	25	29	30	15	Take jacket off the hanger	8	13	15	14	18	Place objects on the shelf	9	12	13	11	14	Remove pillowcase	0	1	1	2	2
	Raise/Lower toilet lid	12	14	16	14	17	Open/Close bathroom door	9	13	19	16	17	Remove suction from glass	15	28	30	22	27	Open/Close cabinet	16	23	24	28	26
	Drink water	8	10	17	14	15	Pull out drawers	13	18	18	20	21	Raise/Lower toilet lid	13	17	18	24	22	Turn on/off the light	28	30	20	28	39
2	Activity	Week 11/03-15/03					Activity	Week 18/03-22/03					Activity	Week 25/03-29/03					Activity	Week 1/04-5/04					Activity
	Turn on/off the light	28	30	26	30	22	Pull out drawers	11	15	20	23	15	Open/Close cabinet	12	14	25	18	22	Hang clothes on the rack	3	4	4	6	2
	Push/Pull a chair	18	19	16	22	24	Clean the table	15	16	18	20	22	Clean the table	27	30	26	30	22	Open/Close cabinet	18	28	30	14	15
	Raise/Lower toilet lid	24	26	30	12	16	Wash hands	10	12	13	17	19	Remove suctions from glass	18	25	30	24	28	Turn on/off the light	30	29	30	22	28
	Open/Close bathroom door	11	17	26	8	12	Drink water	3	3	2	5	8	Pull papers from the dispenser	15	18	17	17	20	Move glass from one side of the table to the other	10	12	14	15	18
3	Activity	Week 1					Activity	Week 2					Activity	Week 3					Activity	Week 4
	Carry blue and yellow upward	17	20	26	28	27	Move blue from one place to another	15	17	25	30	18	Pick marbles and carry them from tray	22	25	24	23	23	Pull out drawers	12	18	24	19	19	Activity
	Pour water from one glass to another	8	9	12	12	13	Drink water	10	14	12	17	16	Take out grey bucket from above	17	24	26	27	24	Raise/Lower toilet lid	2	3	5	10	10
	Take jacket off the hanger	30	17	20	30	15	Grab a cloth and clean a surface between 90 degrees	28	27	29	30	22	Remove suctions from glass	9	20	11	24	19	Remove pillowcase	3	3	3	4	4
	Weight in pronation-supination	30	27	30	16	22	Carry deodorant to armpits	9	14	18	8	7	Carry hangers to rack	6	6	2	9	2	Fold and place napkins	10	15	14	19	21
4	Activity	Week 1					Activity	Week 2					Activity	Week 3					Activity	Week 4					Activity
	Hang clothes on hanger and put on coat rack	5	6	5	7	7	Open/Close drying rack	13	20	24	22	25	Wash dishes	7	16	4	7	9	Place toilet paper	4	7	10	4	5
	Place and adjust pillow without using body	1	2	4	5	2	Cut extra soft putty	9	8	16	19	12	Set cutlery on table	2	2	2	3	3	Unmake and make the bed	2	3	3	4	1
	Clean mirror	7	9	15	7	8	Move objects from wardrobe to below	19	27	30	12	14	Fold clothes	3	4	4	5	6	Transport folded clothes in basket one by one	15	20	26	29	30
	Open and close drawers	10	16	19	22	9	Pour water from one glass to another	4	7	9	6	7	Put away cutlery	5	5	7	8	9	Open and close wardrobe door	28	30	20	26	30
5	Activity	Week 04/11-08/11					Activity	Week 11/11-15/11					Activity	Week 18/11-22/11					Activity	Week					Activity		More difficult
	Put clothespins on clothes	5	9	6	5	9	Open/Close drying rack	11	18	19	22	7	Dexterity puzzle	7	7.5	7.5	7.5	7	Clothespin as key	16	20	16	5	12			The most difficult
	Set cutlery on the table	19	28	10	11	14	Hang clothes in the wardrobe	13	14	6	6	10	Rearrange clothes on drying rack	10	4	43	39	23	Turn pages of a book	25	17	30	45	40	Brush teeth // Throw ball at wall
	Place toilet paper	31	12	14	13	13	Transfer clothes basket	12	2	2	2	3	Take out/Put away glasses from kitchen cabinet	2.8	11	11	14	17	Fold and place napkins	22	10	10	16	14	Clean bathroom mirror
	Place objects on the shelf (bathroom)	21	28	33	5	3	Spoon coffee into a glass +1	-	3	7	6	8	Open/Close jars (different sizes)	10	7	8	7	10	Flip cards (row of 5)	11	9	32	0	4	Deal cards for 4 people
6	Activity	Week 04/11-08/11					Activity	Week 11/11-18/11					Activity	Week 18/11-22/11					Activity	Week					Activity
	Raise/Lower toilet lid	3	4	10	1	0	Clean the table	1	5	6	5	7	Transport plastic glass (high surface)	2	5	2	3	5	Push/Pull a chair	2	5	2	4	5	Place objects on the shelf
	Wash hands	19	21	18	25	21	Open/Close kitchen drawers	5	7	10	7	12	Open/Close kitchen cabinet	14	8	19	7	11	Hang clothes on the rack	10	8	9	2	3	Take down clothes from the rack
	Open/Close cabinet (small house)	1	1	4	2	1	Open/Close bathroom door	3	2	3.5	1	1	Put in/Take out plastic plate from the fridge	0.5	1.5	1.5	8	10	Clean the glass	-	3	7	4	8	Open/Close bathroom door
	Fold clothes	0	0	7	9	7	Turn on/off the light	7	10	7	11	7	Pull toilet paper roll	11	16	0	5	4	Pull out drawers	8	14	22	30	26	Drink water
7	Activity	Week 04/11-08/11					Activity	Week 11/11-15/11					Activity	Week 18/11-22/11					Activity	Week					Activity
	Take cutlery out of the drawer	12	24	16	21	25	Remove clothespins from clothes	21	23	4	4	3	Open/Close jars	4	6	3	3	3.5	Flip Jenga tiles (4x2)	3	4	14	21	24	Drink water
	Hang clothes on the rack	2	5	16	18	17	Pour water from one container to another	24	16	5	6	5	"Rubber nail polish"	7	10	20	23	20	Pull out drawers	22	21	10	8	12	Cut putty
	Make the bed	1	1	2	2.5	3.5	Dexterity puzzle	1.8	2.5	2	34	43	Transfer marbles between containers	41	29	29	6	9	Clothespin as key	27	28	17	15	22	Hang hangers on the rack
	Clean the table	60	9	9	10	11	Wash dishes/glasses	14	16	8	12	15	Place objects on the shelf	14	5	12	10	10	Flip cards (row of 3)	11	11	19	9	22	Turn pages of a book
8	Activity	Week 13/01-17/01					Activity	Week 20/01-24/01					Activity	Week 27/01-31/01					Activity	Week 03/02-07/02					Activity
	Open kitchen cabinet	3	4	4	9	2	Wash hands	13	15	14	21	18	Open/Close bathroom door	1.5	1.5	2.5	1.5	2.5	Unhang hangers from the rack	7	7	2	8	2
	Open kitchen drawer	0	1	5	5	2	Open/Close fridge	8	4	7	9	5	Clean glass	3	3	5	3	5	Place things on the shelf	3	4	4	2	2
	Turn on/off light	11	17	17	16	20	Push/Pull the chair	1	1	1	1	3	Tap a balloon	35	50	13	7	8	Raise/Lower toilet lid	2	3	5	10	10
	Hang hangers on the rack	3	7	6	7	2	Pull out drawers	0	0	23	12	10	Catch moving marble	21	32	4	1	2	Remove suctions from glass	1	3	2	7	3
9	Activity	Week 02/12-09/12					Activity	Week 10/12-16/12					Activity	Week 17/12-23/12					Activity	Week 24/12-31/12					Activity
	Clean the table	3	4	6	7	8	Pull out drawers	13	18	21	19	19	Hang clothes on the rack	3	3	4	3	7	Place gummy (thera flex) on the shelf	9	7	7	8	12
	Wash hands	21	22	25	27	27	Wash dishes	5	6	4	6	8	Pull the jacket	3	11	20	13	18	Pull the jacket	6	6	2	9	17
	Open/Close kitchen cabinet	2.5	3	3	7	9	Push/Pull a chair	3	5	5	7	6	Clean glass	5	5	6	5	7	Move ball from one side of the table to the other	1	5	7	4	6
	Turn on/off the light	7	7.5	12	10	10	Remove suctions from glass	1	10	14	9	11	Raise/Lower toilet lid	11	10	22	28	28	Open/Close fridge	10	12	11	7	31
10	Activity	Week 13/01-17/01					Activity	Week 20/01-24/01					Activity	Week 27/01-31/01					Activity	Week 03/02-07/02					Activity
	Turn on/off the light	4	6	7	8	9	Hang clothes on the rack	2	4	0	7	4	Wash hands	19	17	12	16	17	Catch moving marble	23	30	33	25	37
	Raise/Lower toilet lid	2	1	11	1	10	Move container from one side of the table to the other	1	8	5	6	6	Pull paper from the dispenser	9	16	12	25	30	Tap a balloon	23	32	27	27	6
	Clean table	5	5	5	7	12	Drink water	18	33	40	15	20	Place objects on the shelf	4	6	7	8	7	Bounce a ball	67	16	16	13	25
	Pull out drawers	12	12	15	18	16	Open/Close kitchen cabinet	8	12	17	12	29	Remove suctions from glass	3	6	6	2	11	Wash dishes	2	5	6	5.5	8
11	Activity	Week 13/01-17/01					Activity	Week 20/01-24/01					Activity	Week 27/01-31/01					Activity	Week 03/02-07/02					Activity
	Hang hangers on the rack	9	6	6	6	10	Dexterity puzzle	1.5	1.5	2	3.5	3.5	Dexterity puzzle	2.5	1.5	3	0	3.5	Set the table for eating	1	2	3	3	4
	Tap a balloon	116	40	47	4	3	Open/Close jars	3	4	3	3	3	Flip the cards	7	8	8	7	3	Rearrange clothes on drying rack	2	2	2	5	6
	Move container from one side of the table to the other	6	11	18	12	3	Bounce a ball (every 5)	13	30	31	31	21	Bounce small ball	40	42	2	3	5	Open/Close with the key	1	2	8	8	4
	Catch a moving marble	21	25	26	25	35	Open/Close upper kitchen cabinet	17	21	25	18	24	Take out/Put away glasses from cabinet	1	1	2	1	1	Carry marbles from one container to another	22	25	24	23	23
12	Activity	Week 03/02-07/02					Activity	Week 10/02-14/02					Activity	Week 17/02-21/02					Activity	Week 24/02-28/02					Activity
	Move container from one side of the table to the other	5	5	9	10	12	Pour water from one container to another	28	30	37	45	42	Carry marbles from one container to another	11	20	12	11	18	Rearrange drying rack	6	6	4	6	7
	Bounce ball	5	8	4	10	15	Put away cutlery one by one	29	26	14	12	30	Open/Close with the key	2	2	3	2.5	4.5	Hang/Unhang clothes from wardrobe	2	2	1.5	2.75	2
	Hang clothes on a rack	14	11	7	13	13	Eat with a spoon	10	15	17	20	10	Set the table for eating	1	1.5	1.5	1	2	Open/Close jars	3	4.5	4	6	7
	Tap a balloon	14	12	16	24	40	Arrange the bathroom shelf	5	6	8	6	8	Fold clothes and carry from bed to table	3	6	5	3	6	puzzle	1.5	2.1	1.5	1.5	1.5
										bandage		bandage
13	Activity	Week 10/02-14/02					Activity	Week 17/02-21/02					Activity	Week 24/02-28/02					Activity	Week					Activity
	Open/Close jars	0	1	1	1	3	Rearrange clothes on drying rack	0	0.5	1	0	4	Move glass from one side of the table to the other	4	9	5	7	6	Pour water from one container to another	6	6	9	14	12
	Remove/put clothespins	0	1	4	5	5	Pull/Push a chair	1.5	1.5	2	2	2	Wash hands	11	19	20	25	13	Remove suctions from glass	9	18	12	22	19
	Hang clothes from the rack	2	5	3	7	5	Open/Close cabinet	5	4	8	9	10	Place objects on the shelf	3	4	3	4	6	Eat with a spoon	30	32	37	47	65
	Turn on/off the light	5	5	3	4	6.5	Toilet lid	16	16	18	17	7	Clean the table	3	4	4	4	4	Open/Close drying rack	3	1	10	8	10	Cut putty
14	Activity	Week					Activity	Week					Activity	Week					Activity	Week					Activity
	Eat marbles with a spoon	25	23	30	30	30	Take out/Put away cutlery	8	8	7	9	8	Flip domino tiles	42	30	30	43	50	Put headband on with both hands	18	23	20	26	14
	Open/Close jars	30	10.5	10.5	13	13	Put clothespins on clothes	27	26	25	29	28	Remove suctions	20	23	30	32	29	Carry large jar up and down	24	30	30	26	26
	Open/Close cabinet	20	30	15	16	18	Pick chickpeas from a basket with rice	30	26	28	30	30	Carry marbles upward I-III	30	30	38	1	40	Carry marbles upward I-IV	30	30	40	35	36
	Pour water from one container to another	19	24	30	30	2	Dexterity puzzle	6	7	6	8	8	Remove clips from the frame	30	26	29	26	30	Carry marbles upward I-V	13	25	25	27	29
15	Activity	Week 17/03 - 22/03					Activity	Week					Activity	Week					Activity	Week					Activity
	Open/Close kitchen drawers	30	7	16	4	6	Take down clothes from the rack	4	5	9	4	8	Pour water between two glasses	13	26	13	18	18	Fold clothes and carry from bed to table	1	3	2	2	3
	Pull out drawers	12	19	25	14	19	Carry marbles from one container to another	4	7	1	5	7	Grab marbles from container with all fingers	7	14	6	5	1	Flip domino tiles (seated)	0	1	2	1	3
	Hang hangers	5	5	6	10	12	Raise/Lower toilet lid	30	17	24	23	30	Drink water	17	10	3	8	5	Dexterity puzzle	8	5	18	25	20	Turn pages of a book
	Open/Close key lock	5	5	1	2	2	Remove clothespins from clothes	3	12	2	2	2	Remove suctions from glass	20	10	4	15	5	Catch marbles seated	5	1	3	8	18
16	Activity	Week					Activity	Week					Activity	Week					Activity	Week					Activity
	Pull out drawers	27	30	0	0	10	Raise/Lower toilet lid	3	13	15	19	18	Open/Close cabinet	0	0	19	29	26	Pull papers from the dispenser	1	4	2	4	2
	Place objects on the shelf	2	8	30	16	10	Move container from one side of the table to the other	1	5	2	3	3	Drink water	30	3	10	0	2	Hang hangers on the rack	1	1	2	4	4
	Push/Pull a chair	10	10	24	5	9	Take down clothes from the rack	2	1	1	3	3	Remove suctions from glass	4	7	12	2	4	Carry a glass of water to upper platform	18	30	30	20	14
	Turn on/off light	30	30	7.5	25.5	30	Open/Close bathroom door	0	11	21	30	8	Clean table	14	29	12	12	9	Open/Close jars	2	14	13	10	8
17	Activity	Week					Activity	Week					Activity	Week					Activity	Week					Activity
	Pull out drawers	6	7	11	10	14	Push/Pull a chair	4	7	9	1	2	Move container from one side of the table to the other	1	3	8	7	4	Open/Close jar	5	3	7	6	7
	Drink water	4	5	9	9	11	Turn on/off lights	12	15	22	28	18	Clean the glass	22	35	6	6	10	Pull out kitchen drawers	13	25	17	24	15
	Hang hangers on rack	1	4	5	7	10	Table cleaning	30	24	26	30	26	Raise and lower the faucet	15	19	20	24	27	Move glass from table to drawer	12	8	13	17	11
	Pull papers from the dispenser	6	4	8	12	3	Remove suctions from glass	7	1	2	12	12	Open/Close cabinet	3	6	6	5	4	Move ball from one side to the other	1	2	3	2	5
18	Activity	Week 25/8-29/8					Activity	Week 1/9-5/9					Activity	Week 8/9-12/9					Activity	Week 15/9-19/9					Activity
	Drink water	16	16	26	27	22	Pull out drawers	10	16	17	17	20	Raise toilet lid	7	10	15	12	13	Open/Close drawers	2	6	9	11	14
	Pull papers from the dispenser	9	8	9	10	10	Hang hangers	6	9	7	9	10	Open/Close cabinet	1	1	0	9	12	Open/Close bathroom door	4	7	9	12	10
	Push/Pull a chair	4	4	7	9	7	Take down clothes from the rack	6	11	11	12	10	Remove suctions	9	16	16	21	30	Table cleaning	22	17	30	22	27
	Wash hands	13	12	17	19	20	Move container from one side of the table to the other	24	30	30	15	25	Place objects on the shelf	7	10	11	10	11	Clean the glass	30	30	30	21	30
19	Activity	Week 25/8-29/8					Activity	Week 1/9-5/9					Activity	Week 8/9-12/9					Activity	Week 15/9-19/9					Activity
	Place objects on the shelf	0	9	6	10	5	Raise/Lower faucet	30	19	20	25	16	Raise/Lower toilet lid	11	30	0	0	5	Hang hangers	20	18	16	30	12
	Remove suctions from glass	23	16	28	20	30	Drink water	9	14	17	30	14	Turn on/off light	30	14	30	23	14	Pull papers from the dispenser	8	13	30	23	30
	Open/Close bathroom door	12	22	20	22	30	Move container from one side of the table to the other	7	15	28	30	16	Push/Pull chair	30	13	23	30	22	Flip domino tiles	0	8	13	27	30
	Pull out drawers	30	23	30	7	12	Clean the glass	2	30	0	30	28	Open/Close drawers	30	30	1	0	4	Open/Close cabinet	30	30	30	28	30
20	Activity	Week 13/10-18/10					Activity	Week 20/10-24-10					Activity	Week 27/10-31/10					Activity	Week 3/11-7/11					Activity
	Push/Pull the chair	3	7	8	8	7	Clean the glass	30	20	30	21		Open/Close the bathroom door	10	13	12	13	13	Open/Close cabinet	11	12	13	12	12
	Wash hands	22	30	13	15	10	Drink water	17	30	30	10	18	Remove suctions from glass	20	13	11	22	24	Pull out drawers	9	30	8	8	12
	Raise/Lower toilet lid	21	30	17	25	24	Move container from one side of the table to the other	30	11	15	10	18	Pull papers from the dispenser	10	16	12 (WC)	28	30	Open/Close drawers	14	27	18	22	30
	Hang hangers	7	11	8	8	8	Turn on/off the light	30	27	30	26		Place objects on the shelf	8	9	11	18	16	Flip domino tiles	7	12	15	14	10
